# Development and validation of a high-throughput qPCR platform for the detection of soil-transmitted helminth infections

**DOI:** 10.1101/2023.11.27.23299079

**Authors:** Nils Pilotte, Victor Omballa, Monica Voss, Leah Padgett, Malathi Manuel, Jeanne L. Goodman, Tim Littlewood, Zayina Zondervenni Manoharan, Lisette van Lieshout, Jaco Verweij, Manigandan Sekar, Ajith Kumar Muthukumar, Gretchen Walch, Andrew Gonzalez, Sean R Galagan, Sitara Swarna Rao Ajjampur, Moudachirou Ibikounlé, Steven A Williams, Doug Rains, Ushashi Dadwal, Judd L Walson

## Abstract

**Background:** Historically, soil-transmitted helminth (STH) control and prevention strategies have relied on mass drug administration efforts targeting preschool and school-aged children. While these efforts have succeeded in reducing morbidity associated with STH infection, recent modeling efforts have suggested that expanding intervention to treatment of the entire community could achieve transmission interruption in some settings. Testing the feasibility of such an approach requires large-scale clinical trials, such as the DeWorm3 cluster randomized trial. In addition, accurate interpretation of trial outcomes will require diagnostic platforms capable of accurately determining infection prevalence, particularly as infection intensity is reduced, at large population scale and with significant throughput. Here, we describe the development and validation of a multi-site, high-throughput molecular testing platform.

**Methodology/Principal Findings:** Through the development, selection, and validation of appropriate controls, we have successfully created and evaluated the performance of a testing platform capable of the semi-automated, high-throughput detection of four species of STH in human stool samples. Comparison of this platform with singleplex reference assays for the detection of these same pathogens has demonstrated comparable performance metrics across multiple testing locations, with index assay accuracy measuring at or above 99.5% and 98.1% for each target species at the level of the technical replicate and individual extraction respectively. Through the implementation of a rigorous validation program, we have developed a diagnostic platform capable of providing the necessary throughput and performance needed to meet the needs of the DeWorm3 cluster randomized trial and other large-scale operational research efforts for STH.

**Importance:** Current models predict that an expansion of intervention efforts to include community-wide treatment strategies could, in certain geographies, result in the elimination of soil-transmitted helminths as a public health problem. Large-scale operational research efforts to reduce the burden of STH such as the DeWorm3 cluster randomized trial have been organized to evaluate these predictions, but such evaluations require a high throughput testing strategy capable of providing sensitive, specific, and accurate results. To meet this need, we have developed a multiplexed diagnostic platform that was rigorously evaluated across multiple testing locations using a novel validation plan with pre-defined performance characteristics. Our successful validation of this platform has provided the community with a tool capable of meeting the diagnostic requirements of large-scale operational research efforts. Furthermore, this strategy provides a blueprint for the development of similar platforms adaptable for use with other neglected tropical disease programs evaluating other intervention strategies.
