## Supplementary material for "Development and validation of a high-throughput qPCR platform for the detection of soil-transmitted helminth infections": S4 Table

### Sheet: Sheet1
S4 Table. Validation of Plasmid Controls
	1 pg	Na	Tt	Ad	Al			100 fg	Na	Tt	Ad	Al
	a	21.3438	18.2426	19.5651	18.4361			a	24.5752	21.3112	23.1625	22.1179
	b	21.2769	18.2716	19.4585	18.4327			b	24.6839	21.4779	23.238	22.4535
	c	21.5651	19.7465	19.3385	18.2375			c	25.0141	21.5275	23.2882	22.6676
	d	21.1827	18.2886	19.3498	18.214			d	24.9953	21.4371	23.0936	22.5043
	e	21.3743	18.1172	19.5915	18.7223			e	24.7203	21.3875	22.8792	21.9691
	f	21.2497	18.2	19.5578	18.2851			f	24.8237	21.5213	23.0105	22.2146
	g	21.4852	18.2457	19.6538	18.6263			g	24.9054	21.5841	22.8895	22.391
	h	21.3427	17.9831	19.7306	18.7855			h	25.002	21.428	22.8802	21.9038
	i	21.2945	18.2404	19.5677	18.5113			i	24.745	21.4462	23.3037	22.1604
	j	21.3811	18.4262	19.5412	18.576			j	24.8668	21.7178	23.4459	21.5241
	k	21.4409	18.2378	19.6231	18.627			k	24.8033	21.6297	23.218	21.4996
	l	21.0772	17.9342	19.2626	18.218			l	24.9094	21.7263	22.9015	21.9483
	m	21.4455	18.3978	19.4608	18.5989			m	24.7377	21.5181	22.9791	22.4298
	n	21.5978	18.3824	19.4546	18.4992			n	24.7567	21.5388	22.7621	22.0544
	o	20.9329	17.9449	20.0678	19.0108			o	24.6758	21.5382	23.0957	21.2064
	p	21.5957	18.3224	19.9795	19.33			p	24.9682	21.6362	23.1846	22.5337
	q	21.3534	18.3237	19.4821	18.3381			q	24.9057	21.5773	22.8661	20.6514
	r	21.7698	18.5522	19.6636	18.9878			r	24.8682	21.4883	23.1191	22.4719
	s	21.3383	18.4029	19.5154	18.1681			s	25.126	22.102	22.7897	21.8022
	t	21.4838	18.2825	19.6406	18.7621			t	25.062	21.9624	22.8854	19.7225
	u	21.297	18.3092	19.5707	18.5812			u	25.1943	21.8903	23.5002	22.9155
	v	21.8811	18.7009	19.5033	17.6176			v	24.6409	21.4938	22.7832	21.8179
	w	21.4173	18.2944	19.5837	18.8512			w	24.8311	21.5246	22.9897	22.3767
	x	21.4529	18.1937	19.5182	18.4568			x	24.6259	21.6317	22.685	22.0683
	y	Negative*	Negative*	18.881	18.242			y	24.8415	21.6294	23.0026	22.4606
	average	21.3992	18.335	19.5425	18.5246			average	24.8511	21.589	23.0381	21.9946
	stdv	0.201785	0.346488	0.2212	0.342685			stdv	0.160078	0.18001	0.215478	0.684149
	* Improper volume of reagents used in this well
