## Supplementary material for "Development and validation of a high-throughput qPCR platform for the detection of soil-transmitted helminth infections": S5 Table

### Sheet: Results summary
	S5 Table. Titrations of Contrived Samples to Determine Limits of Detection for Each Assay/Target
	First round of dilutions (1:10)								Second round of dilutions (1:2)
	Sample	First Dilution Point	2nd	3rd	4th	5th	6th		Sample	First Dilution Point	2nd	3rd	4th	5th	6th	7th
	N. americanus	0.1	0.01	0.001	0.0001	1e-05	1e-06		N. americanus	0.0001	5e-05	2.5e-05	1.25e-05
	Positive Replicates	10/10	10/10	10/10	10/10	3/10	0/10		Positive Replicates	20/20	20/20	20/20	18/20
	A. lumbricoides	0.1	0.01	0.001	0.0001	1e-05	1e-06		A. lumbricoides	0.001	0.0005	0.00025	0.000125	6.25e-05	3.125e-05	1.5625e-05
	Positive Replicates	10/10	10/10	10/10	8/10	2/10	1/10		Positive Replicates	20/20	20/20	20/20	20/20	17/20	4/20	4/20
	A. duodenale	0.1	0.01	0.001	0.0001	1e-05	1e-06		A. duodenale	0.1	0.05	0.025	0.0125	0.00625	0.003125	0.0015625
	Positive Replicates	10/10	9/10	1/10	0/10	0/10	0/10		Positive Replicates	20/20	20/20	20/20	20/20	15/20	11/20	9/20
	T. trichiura	0.1	0.01	0.001	0.0001	1e-05	1e-06		T. trichiura	0.001	0.0005	0.00025	0.000125	6.25e-05	3.125e-05	1.5625e-05
	Positive Replicates	10/10	10/10	10/10	9/10	0/10			Positive Replicates	20/20	20/20	20/20	19/20	16/20	10/20	7/20
