## Supplementary material for "Development and validation of a high-throughput qPCR platform for the detection of soil-transmitted helminth infections": S1 Table

### Sheet: Results
S1 Table. Comparison of multiplexed and singleplex assays using DNA extracts from stool samples collected in India.
	DNA Extract	Multiplex Results					DNA Extract	Singleplex Results
		N. amer.	T. trich.	A. duod.	A. lumb.			N. amer.	T. trich.	A. duod.	A. lumb.
	01	13.09					01	12.7693
	02	14.61					02	16.0685
	03						03		33.9649			Not tested in lyo plate
	04		27.83				04		28.6745
	05	25.89	36.88				05	27.0309	36.1057
	06	19.3					06	21.1529
	07	26.91			22.55		07	28.4475			23.9598
	08	22.59			22.45		08	24.2711			23.7407
	09	23.27			19.31		09	24.676			21.4113
	10	27.37			22.28		10	27.0869			22.5679
	11				22.75		11				23.8352
	12				21.64		12				23.3725
	13		32.45		18.58		13		30.9033		19.4892
	14	13.88			34.67		14	15.6887			36.2529
	15	16.23					15	17.7297
	16	12.52					16	14.221
	17	15.69					17	17.4076
	18	14.99					18	16.5558
	19						19
	20	20.32					20	20.6033
	21				16.71		21				18.0393
	22				19.62		22				19.6922
	23				17.24		23				18.9405
	24	32.01		35.3	12.9		24	33.9904		35.7875	14.5138
	25	34.41			18.98		25	33.8821			21.0414
	26				26.22		26				27.7437
	27		36.47		30.59		27	35.05	31.14	37.78	31.24
	28		24.96		32.76		28		25.64		35.46
	29		26.19				29		27.32
	30		28.59				30		32.97
	31						31		29.16
