## Supplementary material for "Development and validation of a high-throughput qPCR platform for the detection of soil-transmitted helminth infections": S2 Table

### Sheet: Results
S2 Table. Master mix comparison across target species.
	A. duodenale					A. lumbricoides
	Sample	Master Mix	Ct	Ct Mean		Sample	Master Mix	Ct	Ct Mean
	NTC	CG	Undet.			NTC	CG	Undet.
	NTC	MM1	Undet.			NTC	MM1	Undet.
	NTC	MM2	38.8172			NTC	MM2	Undet.
	Ad	CG	19.5482	19.5279		Al	CG	25.8695	25.8902
	Ad	CG	19.5388	19.5279		Al	CG	26.0033	25.8902
	Ad	CG	19.5287	19.5279		Al	CG	25.8105	25.8902
	Ad	CG	19.4957	19.5279		Al	CG	25.8775	25.8902
	Ad	MM1	19.4624	19.8522		Al	MM1	25.8674	25.6847
	Ad	MM1	19.6475	19.8522		Al	MM1	25.772	25.6847
	Ad	MM1	20.3578	19.8522		Al	MM1	25.6874	25.6847
	Ad	MM1	19.941	19.8522		Al	MM1	25.4118	25.6847
	Ad	MM2	19.4165	19.4864		Al	MM2	26.3502	25.7829
	Ad	MM2	19.5377	19.4864		Al	MM2	25.6202	25.7829
	Ad	MM2	19.5347	19.4864		Al	MM2	25.6993	25.7829
	Ad	MM2	19.4568	19.4864		Al	MM2	25.4619	25.7829
	N. americanus					T. trichiura
	Sample	Master Mix	Ct	Ct Mean		Sample	Master Mix	Ct	Ct Mean
	NTC	CG	Undet.			NTC	CG	Undet.
	NTC	MM1	Undet.			NTC	MM1	Undet.
	NTC	MM2	38.5689			NTC	MM2	Undet.
	Na	CG	24.6901	24.6781		Tt	CG	30.876	31.0646
	Na	CG	24.6896	24.6781		Tt	CG	31.1169	31.0646
	Na	CG	24.6153	24.6781		Tt	CG	31.0519	31.0646
	Na	CG	24.7175	24.6781		Tt	CG	31.2135	31.0646
	Na	MM1	23.7603	23.8602		Tt	MM1	30.8848	30.8455
	Na	MM1	23.9251	23.8602		Tt	MM1	30.9755	30.8455
	Na	MM1	23.8264	23.8602		Tt	MM1	30.5983	30.8455
	Na	MM1	23.929	23.8602		Tt	MM1	30.9236	30.8455
	Na	MM2	24.1773	24.1139		Tt	MM2	31.4106	31.3956
	Na	MM2	24.0444	24.1139		Tt	MM2	31.5107	31.3956
	Na	MM2	24.1586	24.1139		Tt	MM2	31.1979	31.3956
	Na	MM2	24.0753	24.1139		Tt	MM2	31.4633	31.3956
	MM1 = TaqMan Environmental Master Mix 2.0
	MM2 = Ambion Path-ID qPCR Master Mix
	CG = TaqPath 1-Step RT-qPCR Master Mix, GC
