## Supplementary material for "Development and validation of a high-throughput qPCR platform for the detection of soil-transmitted helminth infections": S3 Table

### Sheet: A. suum Validation
S3 Table. Determination of A. suum cut-off value
	Sample Name	CT - Ascaris suum	CT - B. atrophaeus (Assay 1)	CT - B. atrophaeus (Assay 2)	CT - N. americanus	CT - T. trichiura	CT - A. duodenale
	A1	19.2566	28.0734	27.3267	Undetermined	Undetermined	Undetermined				A. lumbricoides Assay
	A1	19.4052	27.9662	26.8254	Undetermined	Undetermined	Undetermined				Maximum Ct	Minimum Ct	Mean Ct
	A2	19.7095	28.3522	27.6754	Undetermined	Undetermined	Undetermined				23.3088	19.2566	21.1416
	A2	19.8169	28.0972	27.0977	Undetermined	Undetermined	Undetermined
	A3	19.8062	28.4067	27.2975	Undetermined	Undetermined	Undetermined
	A3	19.9484	28.0733	27.2457	Undetermined	Undetermined	Undetermined				%CV (All Replicates - Extraction & qPCR)
	A4	20.7451	27.8656	27.4804	Undetermined	Undetermined	Undetermined				CV		%CV
	A4	20.9193	27.5725	26.8973	Undetermined	Undetermined	Undetermined				0.0400754		4.00754
	A5	21.2033	27.9322	27.3302	Undetermined	Undetermined	Undetermined
	A5	21.2973	27.6408	26.8593	Undetermined	Undetermined	Undetermined
	A6	20.9037	27.5863	26.8564	Undetermined	Undetermined	Undetermined
	A6	21.1252	27.4766	26.9208	Undetermined	Undetermined	Undetermined				B. atrophaeus
	A7	20.2728	27.7229	26.9847	Undetermined	Undetermined	Undetermined				%CV (All Replicates - Etraction & qPCR)
	A7	20.1898	27.8324	27.0863	Undetermined	Undetermined	Undetermined			Assay 1	CV		%CV
	A8	21.2172	27.9414	27.1538	Undetermined	Undetermined	Undetermined				0.010592		1.0592
	A8	21.2134	27.7241	26.9602	Undetermined	Undetermined	Undetermined			Assay 2	CV		%CV
	A9	21.4726	27.9692	27.1813	Undetermined	Undetermined	Undetermined				0.00870899		0.870899
	A9	21.6267	27.6763	27.0952	Undetermined	Undetermined	Undetermined
	A10	20.7004	27.9037	27.3606	Undetermined	Undetermined	Undetermined
	A10	20.7548	27.7544	27.2352	Undetermined	Undetermined	Undetermined
	A11	20.8507	28.3601	27.4706	Undetermined	Undetermined	Undetermined
	A11	20.7353	27.8793	27.3043	Undetermined	Undetermined	Undetermined
	A12	21.1441	28.087	27.0835	Undetermined	Undetermined	Undetermined
	A12	20.9854	27.9356	27.4026	Undetermined	Undetermined	Undetermined
	A13	20.4946	28.0886	27.7977	Undetermined	Undetermined	Undetermined
	A13	20.4494	27.9139	27.2122	Undetermined	Undetermined	Undetermined
	A14	21.3502	27.815	27.2772	Undetermined	Undetermined	Undetermined
	A14	21.4874	28.0698	27.304	Undetermined	Undetermined	Undetermined
	A15	21.4197	28.9004	26.9078	Undetermined	Undetermined	Undetermined
	A15	21.3311	27.4855	27.3615	Undetermined	Undetermined	Undetermined
	A16	20.9529	28.315	27.3188	Undetermined	Undetermined	Undetermined
	A16	20.9812	28.012	27.5028	Undetermined	Undetermined	Undetermined
	A17	22.2001	27.614	26.9374	Undetermined	Undetermined	Undetermined
	A17	22.318	27.4963	26.9287	Undetermined	Undetermined	Undetermined
	A18	21.0949	27.3924	27.0826	Undetermined	Undetermined	Undetermined
	A18	21.1202	27.6153	27.0844	Undetermined	Undetermined	Undetermined
	A19	21.4412	27.5374	26.9797	Undetermined	Undetermined	Undetermined
	A19	21.252	27.5198	26.7539	Undetermined	Undetermined	Undetermined
	A20	21.9909	27.7744	26.9364	Undetermined	Undetermined	Undetermined
	A20	21.0019	27.5447	26.7216	Undetermined	Undetermined	Undetermined
	A21	22.4736	27.7468	27.324	Undetermined	Undetermined	Undetermined
	A21	21.9025	27.8722	27.2889	Undetermined	Undetermined	Undetermined
	A22	23.0616	27.5722	26.7281	Undetermined	Undetermined	Undetermined
	A22	23.3088	27.7029	27.1404	Undetermined	Undetermined	Undetermined
	A23	22.0205	27.7682	27.0161	Undetermined	Undetermined	Undetermined
	A23	21.8341	27.8963	26.9443	Undetermined	Undetermined	Undetermined
	A24	22.075	27.6646	27.3118	Undetermined	Undetermined	Undetermined
	A24	22.4782	27.7702	27.2065	Undetermined	Undetermined	Undetermined
	A25	20.9305	27.3053	26.9455	Undetermined	Undetermined	Undetermined
	A25	20.8113	27.5955	27.0714	Undetermined	Undetermined	Undetermined
